# Automated Assessment of OSCE Physical Exams using Multimodal AI

**DOI:** 10.64898/2026.01.09.26343786

**Authors:** Shinyoung Kang, Michael J. Holcomb, Ameer H. Shakur, David Hein, Huong-Tra Ngo, Hunter Schuler, Philip C. Jarrett, Thomas O. Dalton, Andrew R. Jamieson

**Affiliations:** Lyda Hill Department of Bioinformatics, University of Texas Southwestern Medical Center. Dallas; Emergency Medicine, University of Texas Southwestern Medical Center. Dallas; Department of Internal Medicine, University of Texas Southwestern Medical Center. Dallas

## Abstract

**Background:** The assessment of physical examination skills in medical education is resource-intensive and prone to inter-rater variability. While artificial intelligence (AI) has successfully automated the grading of clinical notes and transcripts, evaluating the physical techniques themselves—what students do rather than what they say—remains an unsolved challenge. We evaluated whether a multimodal AI system could assess physical examination skills with expert-level reliability.

**Methods:** In this retrospective ablation study, we analyzed 300 video-recorded encounters from six Objective Structured Clinical Examination (OSCE) stations (cardiovascular, respiratory, gastrointestinal, musculoskeletal, and neurological). We compared the performance of a multimodal AI model (Gemini 2.5 Pro) across single- and multi-camera configurations and isolated input modalities (video, audio-only, transcript-only, visual-only) against standard human grading. The primary outcome was agreement with a physician-adjudicated ground-truth reference standard, measured by quadratic weighted Cohen’s kappa (κ).

**Results:** The AI system using a synchronized 3-camera native video configuration achieved significantly higher reliability (κ = 0.830; 95% CI, 0.773–0.880) than the standard human evaluators (κ = 0.732; 95% CI, 0.687–0.776). Performance followed a strict hierarchy: native video > audio-only > transcript-only > visual-only. Notably, visual-only models failed (κ ≈ 0.20) despite high detection accuracy, revealing a “visual paradox” where models could identify when an action occurred but not how well it was performed without audio cues.

**Conclusions:** A properly configured multimodal AI system can grade physical examination skills with reliability exceeding that of trained human evaluators. Success requires native processing of synchronized audio-visual streams; transcript-based or visual-only approaches are insufficient for high-stakes assessment. These findings suggest that AI can provide scalable, objective, and valid assessment of clinical skills, overcoming the limitations of traditional human grading.
