## Supplementary material for "Automated Assessment of OSCE Physical Exams using Multimodal AI": Table S1

### Sheet: cleaned
Item	Number of items	Percentage of total
SPE (Final)	1150	1
Ground Truth	1150	1
3 SPs graded	1074	0.933913
3 SPs graded - majority agreement	1058	0.92
3 SPs graded - complete agreement	730	0.634783
3 SPs graded - adjudicated	16	0.013913
2 SPs graded	68	0.0591304
2 SPs graded - agreement	50	0.0434783
2 SPs graded - adjudicated	18	0.0156522
1 SP graded - adjudicated	8	0.00695652
EMT graded	1150	1
EMT graded - adjudicated (disagreement between SPEs and EMT)	201	0.174
* SPE = standardized-patient evaluators
