## Supplementary material for "Automated Assessment of OSCE Physical Exams using Multimodal AI": Table S2

### Sheet: Table S2 SPE agreement with Gro
Item Labels	Number of rubrics item	Cohen's Kappa SPE (Final) vs Ground Truth (95% CI)	Agreement Final (95% CI)
Gait Examination	50	1.000 (1.000 - 1.000)	1.000 (1.000 - 1.000)
Lower Legs Strength Examination	50	0.398 (0.093 - 0.657)	0.599 (0.460 - 0.740)
Upper Legs Strength Examination	50	0.153 (-0.043-0.349)	0.461 (0.320 - 0.600)
Liver Span Detection	50	0.871 (0.516 - 1.000)	0.941 (0.860 - 1.000)
Finger abduction/Adduction	50	0.835 (0.662 - 0.960)	0.919 (0.840 - 0.980)
Finger Extension/Flexion	50	0.722 (0.354 - 0.927)	0.879 (0.780 - 0.960)
Hand Grip Strength	50	0.775 (0.620 - 0.903)	0.742 (0.620 - 0.860)
Knee Reflex Examinantion	50	1.000 (1.000 - 1.000)	1.000 (1.000 - 1.000)
Heart Auscultation	50	0.495 (0.000 - 1.000)	0.939 (0.860 - 1.000)
Bowel Sounds Auscultation 1	50	0.895 (0.485 - 1.000)	0.981 (0.940 - 1.000)
Bowel Sounds Auscultation 2	50	0.687 (0.000 - 1.000)	0.960 (0.900 - 1.000)
Lung Auscultation	50	0.860 (0.684 - 1.000)	0.940 (0.860 - 1.000)
Blood Pressure Measurement	50	0.551 (0.239 - 0.820)	0.863 (0.760 - 0.940)
Chest Symmetry	50	0.382 (0.000 - 0.790)	0.902 (0.820 - 0.980)
Precordium observation	50	0.603 (0.000 - 0.957)	0.920 (0.840 - 0.980)
Hand Palpation	50	0.653 (0.463 - 0.813)	0.678 (0.540 - 0.800)
Point of Maximal Impulse Palpation	50	1.000 (1.000 - 1.000)	1.000 (1.000 - 1.000)
Spleen Palpation	50	0.672 (0.128 - 0.964)	0.920 (0.840 - 0.980)
Abdomen Palpation	50	0.892 (0.000 - 1.000)	0.979 (0.920 - 1.000)
Kidney Percussion	100	0.546 (0.389 - 0.701)	0.651 (0.560 - 0.740)
Lung Percussion	50	0.970 (0.925 - 1.000)	0.960 (0.900 - 1.000)
Back Range of Motion	50	0.000 (0.000 - 0.000)	0.098 (0.020 - 0.200)
