## Supplementary material for "Automated Assessment of OSCE Physical Exams using Multimodal AI": Table S3

### Sheet: Sheet1
Model	Modality	Configuration	Unweighted Cohen's Kappa (95% CI)	QWK (95% CI)	N Graded	Completion Rate
Gemini 2.5 Pro	Native Video	3-Camera (Fr+Po+Fi)	0.803 (0.760-0.843)	0.832 (0.784-0.875)	1150/1150	100.0%
Gemini 2.5 Pro	Native Video	2-Camera (Fr+Po)	0.714 (0.668-0.762)	0.752 (0.699-0.802)	1147/1150	99.7%
Gemini 2.5 Pro	Native Video	1-Camera (Fr)	0.696 (0.647-0.742)	0.722 (0.667-0.774)	1150/1150	100.0%
Gemini 2.5 Pro	Native Video	1-Camera (Po)	0.673 (0.625-0.721)	0.721 (0.664-0.770)	1150/1150	100.0%
Gemini 2.5 Pro	Native Video	1-Camera (Fi)	0.635 (0.582-0.686)	0.686 (0.626-0.743)	1146/1150	99.7%
Gemini 2.5 Pro	Visual+Transcript	3-Camera (Fr+Po+Fi)	0.644 (0.593-0.692)	0.687 (0.631-0.741)	1150/1150	100.0%
Gemini 2.5 Pro	Visual+Transcript	2-Camera (Fr+Po)	0.680 (0.632-0.726)	0.686 (0.627-0.738)	1150/1150	100.0%
Gemini 2.5 Pro	Visual+Transcript	1-Camera (Fr)	0.622 (0.573-0.670)	0.656 (0.598-0.709)	1148/1150	99.8%
Gemini 2.5 Pro	Visual+Transcript	1-Camera (Po)	0.645 (0.594-0.691)	0.689 (0.633-0.740)	1148/1150	99.8%
Gemini 2.5 Pro	Visual+Transcript	1-Camera (Fi)	0.632 (0.586-0.678)	0.663 (0.605-0.718)	1149/1150	99.9%
Gemini 2.5 Pro	Audio	1-Camera (Fr)	0.631 (0.579-0.677)	0.650 (0.592-0.705)	1146/1150	99.7%
Gemini 2.5 Pro	Audio	1-Camera (Po)	0.617 (0.569-0.665)	0.638 (0.580-0.696)	1150/1150	100.0%
Gemini 2.5 Pro	Audio	1-Camera (Fi)	0.599 (0.548-0.648)	0.630 (0.569-0.688)	1150/1150	100.0%
Gemini 2.5 Pro	Transcript	PE-only	0.568 (0.520-0.614)	0.587 (0.527-0.648)	1128/1150	98.1%
Gemini 2.5 Pro	Transcript	Full video (Gemini 2.5 Flash)	0.497 (0.449-0.543)	0.539 (0.480-0.595)	1150/1150	100.0%
Gemini 2.5 Pro	Transcript	Full video (Whisper v3)	0.440 (0.396-0.480)	0.539 (0.480-0.595)	1150/1150	100.0%
Gemini 2.5 Pro	Sliding Window Clip Description	Full video, clip description (Gemini 2.5 Flash)	0.444 (0.395-0.490)	0.475 (0.418-0.533)	1150/1150	100.0%
Gemini 2.5 Pro	Sliding Window Clip Description	Full video, clip description (Whisper v3)	0.402 (0.357-0.449)	0.475 (0.418-0.533)	1150/1150	100.0%
Gemini 2.5 Pro	Visual	3-Camera (Fr+Po+Fi)	0.213 (0.159-0.270)	0.239 (0.166-0.312)	1150/1150	100.0%
Gemini 2.5 Pro	Visual	2-Camera (Fr+Po)	0.211 (0.158-0.263)	0.193 (0.127-0.257)	1150/1150	100.0%
Gemini 2.5 Pro	Visual	1-Camera (Fr)	0.210 (0.153-0.263)	0.216 (0.149-0.281)	1150/1150	100.0%
Gemini 2.5 Pro	Visual	1-Camera (Po)	0.221 (0.167-0.275)	0.201 (0.138-0.269)	1150/1150	100.0%
Gemini 2.5 Pro	Visual	1-Camera (Fi)	0.151 (0.098-0.206)	0.153 (0.084-0.219)	1150/1150	100.0%
Gemini 2.5 Pro	Synthesis	2-Camera synthesis (Visual)	0.177 (0.120-0.230)	0.172 (0.108-0.238)	1150/1150	100.0%
Gemini 2.5 Pro	Synthesis	3-Camera synthesis (Visual)	0.171 (0.113-0.224)	0.160 (0.096-0.224)	1150/1150	100.0%
Gemini 2.5 Pro	Synthesis	2-Camera synthesis (Audio)	0.614 (0.565-0.665)	0.656 (0.595-0.714)	1145/1150	99.6%
Gemini 2.5 Pro	Synthesis	3-Camera synthesis (Audio)	0.621 (0.573-0.668)	0.656 (0.593-0.712)	1146/1150	99.7%
Gemini 2.5 Pro	Synthesis	2-Camera synthesis (Video)	0.662 (0.611-0.712)	0.730 (0.674-0.785)	1146/1150	99.7%
Gemini 2.5 Pro	Synthesis	3-Camera synthesis (Video)	0.664 (0.613-0.714)	0.719 (0.661-0.772)	1146/1150	99.7%
Gemini 2.5 Flash	Native Video	3-Camera (Fr+Po+Fi)	0.567 (0.512-0.620)	0.632 (0.574-0.688)	1126/1150	97.9%
Gemini 2.5 Flash	Native Video	2-Camera (Fr+Po)	0.580 (0.532-0.632)	0.638 (0.579-0.692)	1134/1150	98.6%
Gemini 2.5 Flash	Native Video	1-Camera (Fr)	0.537 (0.487-0.587)	0.608 (0.551-0.663)	1150/1150	100.0%
Gemini 2.5 Flash	Native Video	1-Camera (Po)	0.538 (0.489-0.589)	0.590 (0.534-0.643)	1118/1150	97.2%
Gemini 2.5 Flash	Native Video	1-Camera (Fi)	0.548 (0.497-0.596)	0.596 (0.534-0.653)	1149/1150	99.9%
Gemini 2.5 Flash	Visual+Transcript	3-Camera (Fr+Po+Fi)	0.452 (0.398-0.507)	0.523 (0.455-0.584)	1126/1150	97.9%
Gemini 2.5 Flash	Visual+Transcript	2-Camera (Fr+Po)	0.461 (0.405-0.515)	0.548 (0.484-0.606)	1126/1150	97.9%
Gemini 2.5 Flash	Visual+Transcript	1-Camera (Fr)	0.542 (0.489-0.593)	0.581 (0.520-0.640)	1142/1150	99.3%
Gemini 2.5 Flash	Audio	1-Camera (Fr)	0.513 (0.462-0.566)	0.566 (0.507-0.626)	1150/1150	100.0%
Gemini 2.5 Flash	Transcript	PE-only	0.475 (0.425-0.525)	0.483 (0.423-0.545)	1146/1150	99.7%
Gemini 2.5 Flash	Sliding Window Clip Description	Full video, clip description	0.396 (0.349-0.443)	0.364 (0.306-0.425)	1131/1150	98.3%
Gemini 2.5 Flash	Visual	3-Camera (Fr+Po+Fi)	0.171 (0.106-0.245)	0.189 (0.110-0.273)	1122/1150	0.976
Gemini 2.5 Flash	Visual	2-Camera (Fr+Po)	0.146 (0.093-0.197)	0.158 (0.088-0.226)	1122/1150	97.6%
Gemini 2.5 Flash	Visual	1-Camera (Fr)	0.176 (0.128-0.225)	0.196 (0.132-0.256)	1150/1150	100.0%
Gemini 2.5 Flash	Synthesis	3-Camera synthesis (Video)	0.579 (0.529-0.625)	0.615 (0.551-0.672)	1106/1150	96.2%
Gemini 2.5 Flash	Synthesis	3-Camera synthesis (Visual)	0.135 (0.080-0.187)	0.140 (0.074-0.209)	1114/1150	96.9%
Qwen-3-omni	Native Video	1-Camera (Fr)	0.132 (0.076-0.185)	0.205 (0.124-0.283)	1150/1150	1
Qwen-3-omni	Audio	1-Camera (Fr)	0.169 (0.125-0.214)	0.165 (0.108-0.221)	1144/1150	0.995
Qwen-3-omni	Visual	1-Camera (Fr)	0.101 (0.043-0.163)	0.141 (0.057-0.225)	1150/1150	1
Abbreviations:
PE = physical exam
Fr = frontal view
Po = posterior view
Fi = fish-eye view
